# Saturation genome editing of DDX3X clarifies pathogenicity of germline and somatic variation

**DOI:** 10.1101/2022.06.10.22276179

**Authors:** E.J. Radford, H.K. Tan, M.H.L. Andersson, J.D Stephenson, E.J. Gardner, H. Ironfield, A.J. Waters, D. Gitterman, S. Lindsay, F. Abascal, I. Martincorena, A. Kolesnik, E. Ng-Cordell, H.V. Firth, K. Baker, J.R.B. Perry, D.J. Adams, S.S. Gerety, M.E. Hurles

## Abstract

Loss-of-function of *DDX3X* is a leading cause of neurodevelopmental disorders (NDD) in females. *DDX3X* is also a somatically mutated cancer driver gene proposed to have tumour promoting and suppressing effects. We performed saturation genome editing of *DDX3X,* testing *in vitro* the functional impact of 12,776 nucleotide variants. We identified 3,432 functionally abnormal variants, in three distinct classes. We trained a machine learning classifier to identify functionally abnormal variants of NDD-relevance. This classifier has at least 97% sensitivity and 99% specificity to detect variants pathogenic for NDD, substantially out-performing *in silico* predictors, and resolving up to 93% of variants of uncertain significance. Moreover, functionally-abnormal variants could account for almost all of the excess nonsynonymous *DDX3X* somatic mutations seen in *DDX3X*- driven cancers. Systematic maps of variant effects generated in experimentally tractable cell types have the potential to transform clinical interpretation of both germline and somatic disease-associated variation.
