## Supplementary material for "Saturation genome editing of DDX3X clarifies pathogenicity of germline and somatic variation": Supp_Table4

### Sheet: Sheet1
Primer Name	Primer Sequence	DDX3X Exon	Purpose	Annealing Temperature (∘C)	Cycle number
985 DDX3X Exon 1 ILL0 F2	CTGTTCCTCATCCACCGCAG	1	First-step PCR	67	23
986 DDX3X Exon 1 ILL0 R2	ATGAAAAGTAAGGGTGCCGGT	1
964 DDX3X E2 ILL0 F	AGAGGCTTTTGAGCTACCAGT	2		63	24
965 DDX3X E2 ILL0 F	ACAGGGACACATTCCCATCAC	2
966 DDX3X E3 ILL0 F	TGACTAGCTGGCTCTCTTGAGT	3		63	23
967 DDX3X E3 ILL0 F	ACCCGAACAGCTGTCTCATAAT	3
1001 DDX3X Exon 4 ILL0 F2	TGACCCTCGTGTATATGGCAG	4		67	24
1002 DDX3X Exon 4 ILL0 R2	GAAATCGGCACACAGCTCAC	4
1037 DDX3X E6 ILL0 F	AAGGATGCGTATAGCAGTTTTGG	5,6,7		63	24
1038 DDX3X E6 ILL0 R	TCCAGACCCTGTTCAAAAACAAAC	5,6,7
1027 DDX3X E8 ILL0 F	CTGGAGGCAACACTGGGATTA	8		63	24
1028 DDX3X E8 ILL0 R	ACGTCCTGGAGTGGCTACTAA	8
1039 DDX3X E9 E10 ILL0 F	TACTCGCCCAACTCCAGTG	9,10		63	24
1040 DDX3X E9 E10 ILL0 R	GCAGAAATGACCGTTTGTCTGATT	9,10
970 DDX3X E11 ILL0 F	AGACTTGGAACGTGGATGCC	11		63	23
971 DDX3X E11 ILL0 F	TGGCCCACTTAAAAGAAAACAAAT	11
1028 DDX3X E12 ILL0 F	TAGAGTTCGTCCTTGCGTGG	12		63	24
1029 DDX3X E12 ILL0 R	GGCTTTTTCCTGAGCGGAAC	12
1029 DDX3X E13 ILL0 F	AGATGCTGGCTCGTGATTTCT	13		63	24
1030 DDX3X E13 ILL0 R	ACCGCTACTTTGTCGGTAGTC	13
DDX3X E14 IIL0 F	cgggaggttaccatgttgat	14		63	24
DDX3X E14 IIL0 R	tcctagcaagttctttcctgc	14
972 DDX3X E15 ILL0 F	GTTTTCTTTTAAGTGGGCCATATCT	15		63	24
973 DDX3X E15 ILL0 F	TGTTTTCCCCCAATCTGCAAGT	15
1039 DDX3X E16 E17 ILL0 F	ACCAAAAAGGGTGCAGATTCTCT	16,17		63	24
1040 DDX3X E16 E17 ILL0 R	TCAAGACATTTGTTGTTTTCCCCC	16,17
950 DDX3X E1 ILL1 F	ACACTCTTTCCCTACACGACGCTCTTCCGATCT TATTAGATCCGTGGCCGCGCG	1	Second -step PCR; appended with Illumina adaptor sequence	59	13
951 DDX3X E1 ILL1 R	TCGGCATTCCTGCTGAACCGCTCTTCCGATCT GCCGGTTAGCGCTGCGCC	1
952 DDX3X E2 ILL1 F	ACACTCTTTCCCTACACGACGCTCTTCCGATCT TGAATGCAGTACTAGCAAATG	2		59	13
953 DDX3X E2 ILL1 R	TCGGCATTCCTGCTGAACCGCTCTTCCGATCT AATTGAAAGGCAAATTTCTTAAATTTTAC	2
962 DDX3X E3 ILL1 F2	ACACTCTTTCCCTACACGACGCTCTTCCGATCT agattggaaggctggagatttta	3		59	13
963 DDX3X E3 ILL1 R2	TCGGCATTCCTGCTGAACCGCTCTTCCGATCT acaccatgtttagacctcccc	3
956 DDX3X E4 ILL1 F	ACACTCTTTCCCTACACGACGCTCTTCCGATCT CAAATTCAGAAAGATTGATAATACC	4		59	13
957 DDX3X E4 ILL1 R	TCGGCATTCCTGCTGAACCGCTCTTCCGATCT TACATACACGTAAGGTGATTAAG	4
987 DDX3X E5 ILL1 F	ACACTCTTTCCCTACACGACGCTCTTCCGATCT TAATGGTTAAATGATATGATTCTG	5		59	15
988 DDX3X E5 ILL1 R	TCGGCATTCCTGCTGAACCGCTCTTCCGATCT AGCTAGTAAGGCTTCATC	5
1005 DDX3X E6 ILL1 F	ACACTCTTTCCCTACACGACGCTCTTCCGATCT ATGTTACTTGTGATGAAGC	6		59	15
1006 DDX3X E6 ILL1 R	TCGGCATTCCTGCTGAACCGCTCTTCCGATCT CTTTATGAAGCCCATCTC	6
989 DDX3X E7 ILL1 F	ACACTCTTTCCCTACACGACGCTCTTCCGATCT TAAAACAGAAATAGCTCTAGATAG	7		59	13
990 DDX3X E7 ILL1 R	TCGGCATTCCTGCTGAACCGCTCTTCCGATCT TTTTATTGTCTAGTCCTTTACAG	7
991 DDX3X E8 ILL1 F	ACACTCTTTCCCTACACGACGCTCTTCCGATCT AACACTGTCATCTACCAATG	8		59	13
992 DDX3X E8 ILL1 R	TCGGCATTCCTGCTGAACCGCTCTTCCGATCT GGTTTTCATTCTACTTAAGTC	8
993 DDX3X E9 ILL1 F	ACACTCTTTCCCTACACGACGCTCTTCCGATCT CAAAAGGGAATTATGTTGTG	9		59	15
994 DDX3X E9 ILL1 R	TCGGCATTCCTGCTGAACCGCTCTTCCGATCT CAAAATTTTTACATGTTCATAAAACATTTAATTAG	9
1007 DDX3X E10 ILL1 F	ACACTCTTTCCCTACACGACGCTCTTCCGATCT GTTTTATGAACATGTAAAAATTTTGACC	10		57	13
1008 DDX3X E10 ILL1 R	TCGGCATTCCTGCTGAACCGCTCTTCCGATCT CAACAAGAGCGCAACTCTG	10
958 DDX3X E11 ILL1 F	ACACTCTTTCCCTACACGACGCTCTTCCGATCT GTTGATTTCTCCTCAAATTC	11		55	13
967 DDX3X E11 ILL1 R1_2	TCGGCATTCCTGCTGAACCGCTCTTCCGATCT CTGAGATAAACAAATTTCTAAATAA	11
995 DDX3X E12 ILL1 F	ACACTCTTTCCCTACACGACGCTCTTCCGATCT TTTTATTTATTTAGAAATTTGTTTATCTCAGG	12		59	13
996 DDX3X E12 ILL1 R	TCGGCATTCCTGCTGAACCGCTCTTCCGATCT AAAGAGAAACCCCCATGTC	12
1009 DDX3X E13 ILL1 F	ACACTCTTTCCCTACACGACGCTCTTCCGATCT TGCAAAGAGAACTAAGCC	13		57	15
1010 DDX3X E13 ILL1 R	TCGGCATTCCTGCTGAACCGCTCTTCCGATCT AGAAAACAAATACTTGAACATG	13
1011 DDX3X E14 ILL1 F	ACACTCTTTCCCTACACGACGCTCTTCCGATCT TCAAATTGAGCATGTTCAAG	14		57	15
1012 DDX3X E14 ILL1 R	TCGGCATTCCTGCTGAACCGCTCTTCCGATCT CAAGTTCTTTCCTGCACAC	14
960 DDX3X E15 ILL1 F	ACACTCTTTCCCTACACGACGCTCTTCCGATCT TACTTTATGGAAGACCTTTG	15		57	13
961 DDX3X E15 ILL1 R	TCGGCATTCCTGCTGAACCGCTCTTCCGATCT CTGTAAGTGAACACCCATTC	15
997 DDX3X E16 ILL1 F	ACACTCTTTCCCTACACGACGCTCTTCCGATCT TTCATCTTCATGTGAACC	16		59	13
998 DDX3X E16 ILL1 R	TCGGCATTCCTGCTGAACCGCTCTTCCGATCT TTAGGCTTTGAAAAAGATGAC	16
999 DDX3X E17 ILL1 F	ACACTCTTTCCCTACACGACGCTCTTCCGATCT CGTAAGGGAAGGATTGTATTTAATG	17		59	13
1000 DDX3X E17 ILL1 R	TCGGCATTCCTGCTGAACCGCTCTTCCGATCT GTACTGCGAGTTCTTGAAG	17
PE 1.0	AATGATACGGCGACCACCGAGATCTACACTCTTTCCCTACACGACGCTCTTCCGATCT	NA	Third -step PCR with P5 sequence
iPCRindex49	CAAGCAGAAGACGGCATACGAGATCTGTCGCAAGGGAGATCGGTCTCGGCATTCCTGCTGAACCGCTCTTCCGATCT	NA	Index primer for third-step PCR
iPCRindex50	CAAGCAGAAGACGGCATACGAGATTGCAATCTAACGAGATCGGTCTCGGCATTCCTGCTGAACCGCTCTTCCGATCT	NA
iPCRindex51	CAAGCAGAAGACGGCATACGAGATGATGGTATTTAGAGATCGGTCTCGGCATTCCTGCTGAACCGCTCTTCCGATCT	NA
iPCRindex52	CAAGCAGAAGACGGCATACGAGATCTAAAAAATATGAGATCGGTCTCGGCATTCCTGCTGAACCGCTCTTCCGATCT	NA
iPCRindex53	CAAGCAGAAGACGGCATACGAGATAGCGTTTAGGGGAGATCGGTCTCGGCATTCCTGCTGAACCGCTCTTCCGATCT	NA
iPCRindex54	CAAGCAGAAGACGGCATACGAGATTCCTAACAATCGAGATCGGTCTCGGCATTCCTGCTGAACCGCTCTTCCGATCT	NA
iPCRindex55	CAAGCAGAAGACGGCATACGAGATGAGACTCGGTAGAGATCGGTCTCGGCATTCCTGCTGAACCGCTCTTCCGATCT	NA
iPCRindex56	CAAGCAGAAGACGGCATACGAGATCAATTTGTTCTGAGATCGGTCTCGGCATTCCTGCTGAACCGCTCTTCCGATCT	NA
iPCRindex57	CAAGCAGAAGACGGCATACGAGATATGAGATCAAGGAGATCGGTCTCGGCATTCCTGCTGAACCGCTCTTCCGATCT	NA
iPCRindex58	CAAGCAGAAGACGGCATACGAGATTAACGCGTGGCGAGATCGGTCTCGGCATTCCTGCTGAACCGCTCTTCCGATCT	NA
iPCRindex59	CAAGCAGAAGACGGCATACGAGATCCGTATCTATAGAGATCGGTCTCGGCATTCCTGCTGAACCGCTCTTCCGATCT	NA
iPCRindex60	CAAGCAGAAGACGGCATACGAGATTGGCTGGGTATGAGATCGGTCTCGGCATTCCTGCTGAACCGCTCTTCCGATCT	NA
iPCRindex61	CAAGCAGAAGACGGCATACGAGATGTACATCCGGGGAGATCGGTCTCGGCATTCCTGCTGAACCGCTCTTCCGATCT	NA
iPCRindex62	CAAGCAGAAGACGGCATACGAGATAAGCCGAGATCGAGATCGGTCTCGGCATTCCTGCTGAACCGCTCTTCCGATCT	NA
iPCRindex63	CAAGCAGAAGACGGCATACGAGATCAAAGCGGCTAGAGATCGGTCTCGGCATTCCTGCTGAACCGCTCTTCCGATCT	NA
iPCRindex64	CAAGCAGAAGACGGCATACGAGATGCTGTATTTAGGAGATCGGTCTCGGCATTCCTGCTGAACCGCTCTTCCGATCT	NA
iPCRindex65	CAAGCAGAAGACGGCATACGAGATTGGTAAAACCCGAGATCGGTCTCGGCATTCCTGCTGAACCGCTCTTCCGATCT	NA
iPCRindex66	CAAGCAGAAGACGGCATACGAGATGCAATGGATATGAGATCGGTCTCGGCATTCCTGCTGAACCGCTCTTCCGATCT	NA
iPCRindex67	CAAGCAGAAGACGGCATACGAGATACTCTCGGGAGGAGATCGGTCTCGGCATTCCTGCTGAACCGCTCTTCCGATCT	NA
iPCRindex68	CAAGCAGAAGACGGCATACGAGATCGGAGATATTCGAGATCGGTCTCGGCATTCCTGCTGAACCGCTCTTCCGATCT	NA
iPCRindex69	CAAGCAGAAGACGGCATACGAGATGTGGGTTAGTAGAGATCGGTCTCGGCATTCCTGCTGAACCGCTCTTCCGATCT	NA
iPCRindex70	CAAGCAGAAGACGGCATACGAGATTTGTATCATTTGAGATCGGTCTCGGCATTCCTGCTGAACCGCTCTTCCGATCT	NA
iPCRindex71	CAAGCAGAAGACGGCATACGAGATAAATAATGGGGGAGATCGGTCTCGGCATTCCTGCTGAACCGCTCTTCCGATCT	NA
iPCRindex72	CAAGCAGAAGACGGCATACGAGATCGTCGCGACTCGAGATCGGTCTCGGCATTCCTGCTGAACCGCTCTTCCGATCT	NA
iPCRindex73	CAAGCAGAAGACGGCATACGAGATGGCCACAACCAGAGATCGGTCTCGGCATTCCTGCTGAACCGCTCTTCCGATCT	NA
iPCRindex74	CAAGCAGAAGACGGCATACGAGATTTTCCTTGAATGAGATCGGTCTCGGCATTCCTGCTGAACCGCTCTTCCGATCT	NA
iPCRindex75	CAAGCAGAAGACGGCATACGAGATCCAGATCTTGGGAGATCGGTCTCGGCATTCCTGCTGAACCGCTCTTCCGATCT	NA
iPCRindex76	CAAGCAGAAGACGGCATACGAGATTGATACAGTATGAGATCGGTCTCGGCATTCCTGCTGAACCGCTCTTCCGATCT	NA
iPCRindex77	CAAGCAGAAGACGGCATACGAGATGCACGAATCGGGAGATCGGTCTCGGCATTCCTGCTGAACCGCTCTTCCGATCT	NA
iPCRindex78	CAAGCAGAAGACGGCATACGAGATCAGCGTTGTCAGAGATCGGTCTCGGCATTCCTGCTGAACCGCTCTTCCGATCT	NA
iPCRindex79	CAAGCAGAAGACGGCATACGAGATATAAGACAGCCGAGATCGGTCTCGGCATTCCTGCTGAACCGCTCTTCCGATCT	NA
iPCRindex80	CAAGCAGAAGACGGCATACGAGATCAGGCCAGGGTGAGATCGGTCTCGGCATTCCTGCTGAACCGCTCTTCCGATCT	NA
iPCRindex81	CAAGCAGAAGACGGCATACGAGATATAAGCGTACGGAGATCGGTCTCGGCATTCCTGCTGAACCGCTCTTCCGATCT	NA
iPCRindex82	CAAGCAGAAGACGGCATACGAGATATTAAGTGCAAGAGATCGGTCTCGGCATTCCTGCTGAACCGCTCTTCCGATCT	NA
iPCRindex83	CAAGCAGAAGACGGCATACGAGATTTCTCTTTGTCGAGATCGGTCTCGGCATTCCTGCTGAACCGCTCTTCCGATCT	NA
iPCRindex84	CAAGCAGAAGACGGCATACGAGATGTGCTGTGGTTGAGATCGGTCTCGGCATTCCTGCTGAACCGCTCTTCCGATCT	NA
iPCRindex85	CAAGCAGAAGACGGCATACGAGATCTCTAGATAAGGAGATCGGTCTCGGCATTCCTGCTGAACCGCTCTTCCGATCT	NA
iPCRindex86	CAAGCAGAAGACGGCATACGAGATTGACCACATTAGAGATCGGTCTCGGCATTCCTGCTGAACCGCTCTTCCGATCT	NA
iPCRindex87	CAAGCAGAAGACGGCATACGAGATAGCTCGCGCGCGAGATCGGTCTCGGCATTCCTGCTGAACCGCTCTTCCGATCT	NA
iPCRindex88	CAAGCAGAAGACGGCATACGAGATACACACATGGAGAGATCGGTCTCGGCATTCCTGCTGAACCGCTCTTCCGATCT	NA
iPCRindex89	CAAGCAGAAGACGGCATACGAGATTGGATTCCTCCGAGATCGGTCTCGGCATTCCTGCTGAACCGCTCTTCCGATCT	NA
iPCRindex90	CAAGCAGAAGACGGCATACGAGATCCTATTTTGATGAGATCGGTCTCGGCATTCCTGCTGAACCGCTCTTCCGATCT	NA
iPCRindex91	CAAGCAGAAGACGGCATACGAGATTGGCAGTCTTGGAGATCGGTCTCGGCATTCCTGCTGAACCGCTCTTCCGATCT	NA
iPCRindex92	CAAGCAGAAGACGGCATACGAGATGGTCCATCCTAGAGATCGGTCTCGGCATTCCTGCTGAACCGCTCTTCCGATCT	NA
iPCRindex93	CAAGCAGAAGACGGCATACGAGATTAGGTCCGATCGAGATCGGTCTCGGCATTCCTGCTGAACCGCTCTTCCGATCT	NA
iPCRindex94	CAAGCAGAAGACGGCATACGAGATATTCCTTTGGGGAGATCGGTCTCGGCATTCCTGCTGAACCGCTCTTCCGATCT	NA
iPCRindex95	CAAGCAGAAGACGGCATACGAGATTGCGTTAGGTAGAGATCGGTCTCGGCATTCCTGCTGAACCGCTCTTCCGATCT	NA
iPCRindex96	CAAGCAGAAGACGGCATACGAGATCTGAACCTGACGAGATCGGTCTCGGCATTCCTGCTGAACCGCTCTTCCGATC*T	NA
