## Supplementary material for "Saturation genome editing of DDX3X clarifies pathogenicity of germline and somatic variation": Supp_Table12

Variant class	SGE data	Benign/likely benign vars	VUS	Pathogenic/ likely pathogenic	Altered classification variants
Noncoding variants	No SGE	154	1732	0	N/A
Noncoding variants	SGE	1769	36	81	1719
Synonymous variants	No SGE	126	1175	0	N/A
Synonymous variants	SGE	1276	9	16	1166
Missense variants	No SGE	96	4067	397	N/A
Missense variants	SGE	1476	2298	786	2151
Canonical Splice Acceptor and Donor sites	No SGE	0	43	183	N/A
Canonical Splice Acceptor and Donor sites	SGE	0	31	195	16
Nonsense and Frameshift variants	No SGE	0	0	321	N/A
Nonsense and Frameshift variants	SGE	0	17	304	17
