## Supplementary material for "Saturation genome editing of DDX3X clarifies pathogenicity of germline and somatic variation": Supp_Table13

Variant class	SGE data	Benign/likely benign vars	VUS	Pathogenic/ likely pathogenic	Altered classification variants
Noncoding variants	No SGE	159	1727	0	N/A
Noncoding variants	SGE	1805	8	73	1696
Synonymous variants	No SGE	126	1175	0	N/A
Synonymous variants	SGE	1285	2	14	1173
Missense variants	No SGE	100	4282	178	N/A
Missense variants	SGE	3384	393	783	3949
Canonical Splice Acceptor and Donor sites	No SGE	0	43	183	N/A
Canonical Splice Acceptor and Donor sites	SGE	0	31	195	16
Nonsense and Frameshift variants	No SGE	0	21	300	N/A
Nonsense and Frameshift variants	SGE	0	17	304	4
