## Supplementary material for "Saturation genome editing of DDX3X clarifies pathogenicity of germline and somatic variation": Supp_Table9

Input_data	Test_positive_true_positives	Test_negative_true_negative	Test_positive_true_negative	Test_negative_true_positive	Sensitivity_%	Specificity_%	PPV_%	NPV_%
LFC_Day_7	31	100.1	7.9	3	91.1	92.7	79.7	97.1
LFC_Day_11	32	96	12	2	94.1	88.9	72.7	98
LFC_Day_15	32	104	4	2	94.1	96.3	88.9	98.1
LFC_Day_7 + LFC_Day_11	32.8	107.3	0.7	1.2	96.5	99.4	97.9	98.9
LFC_Day_7 + LFC_Day_15	33	107.5	0.5	1	97.1	99.5	98.5	99.1
LFC_Day_11 + LFC_Day_15	33	105.3	2.7	1	97.1	97.5	92.4	99.1
LFC_Day_7 + LFC_Day_11 + LFC_Day_15	33	107.7	0.3	1	97.1	99.7	99.1	99.1
LFC_Day_7 + LFC_Day_11 + LFC_Day_15 + LFC_Day_21	33	107.7	0.3	1	97.1	99.7	99.1	99.1
