## Supplementary material for "Saturation genome editing of DDX3X clarifies pathogenicity of germline and somatic variation": Supp_Table20

dNdScv_group	Number_of_missense_variants	% SGE-depleted	% SGE-enriched	Driver variants (% of missense)	dNdScv 95ci lower bound	dNdScv 95ci upper bound	plot_dNdScv_lower_bound	plot_dNdScv_upper_bound
Medulloblastoma	16	100	0	99.7445462	99.1436556	99.9543655	0.6008906	0.2098193
non-MDB DDX3X driver cancers	10	80	20	83.4834502	51.0879178	95.7941451	32.3955324	12.3106949
All DDX3X driver cancers	26	80.76923077	19.23076923	93.4108241	83.4474191	98.0325579	9.963405	4.6217337
non-DDX3X driver cancers	17	70.58823529	29.41176471	44.2104252	0	73.2085519	44.2104252	28.9981267
