## Supplementary material for "Saturation genome editing of DDX3X clarifies pathogenicity of germline and somatic variation": Supp_Table15

### Sheet: Sheet1
Phenotypic feature	Contribution to composite phenotype score
MRI findings
Any abnormality of the corpus callosum	1
Polymicrogyria	1
Decreased white matter volume	1
Enlarged ventricles	1
Key-hole temporal horns	1
Neurological phenotype
Has seizures	2
Head circumference < 3rd centile	2
Head circumference > 99th centile	2
Patient labelled as having ‘microcephaly’ without OFC measurement available	1
Tone abnormalities (hypotonia, hypertonia or dystonia)	1
Developmental and behavioural difficulties
Diagnosis of Autistic Spectrum Disorder	1
Diagnosis of Attention Deficit Hyperactivity Disorder	1
Injurious or self-injurious behaviour	1
Non-neurological congenital anomalies
Structural cardiac anomaly (not including patent ductus arteriosus or patent foramen ovale)	1
Imperforate anus/anal stenosis	1
Other
Scoliosis	1
Eye and Vision findings	1
Auditory findings	1
Precocious puberty	1
Vineland Adaptive Behaviour Scale	VAB Composite score/20
