## Supplementary material for "Saturation genome editing of DDX3X clarifies pathogenicity of germline and somatic variation": Supp_Table10

Variants_tested	Test/predictor_of_variant_effect	Test_positive_true_positives	Test_negative_true_negative	Test_positive_true_negative	Test_negative_true_positive	sensitivity	specificity	PPV	NPV
Test_vars_not_utilised_in_RF_model, true positives n=34, true negatives n=108, average of 10 models	SGE	33	107.7	0.3	1	0.970588235	0.997222222	0.990990991	0.990825688
All variants, true positives n=168, true negatives n=540	SGE	167	540	0	1	0.994047619	1	1	0.998151571
All variants with CADD scores, true positives n=129, true negatives n=536	CADD	126	398	138	3	0.976744186	0.742537313	0.477272727	0.992518703
Missense variants, true positives n=82, true negatives n=159	SGE	81	159	0	1	0.951219512	1	1	0.975460123
Missense variants, true positives n=82, true negatives n=159	CADD	82	33	126	0	1	0.20754717	0.394230769	1
Missense variants, true positives n=82, true negatives n=159	REVEL	62	152	7	20	0.756097561	0.955974843	0.898550725	0.88372093
Missense variants, true positives n=82, true negatives n=159	SIFT	78	125	34	4	0.951219512	0.786163522	0.696428571	0.968992248
Missense variants, true positives n=82, true negatives n=159	polyphen	61	142	17	21	0.743902439	0.893081761	0.782051282	0.871165644
