## Supplementary material for "Saturation genome editing of DDX3X clarifies pathogenicity of germline and somatic variation": Supp_Table19

Cancer	Sex	tru_mle	mis_low	tru_low	mis_high	tru_high	gene	n_syn	n_mis	n_non	n_spl	n_ind	wmis_cv	wnon_cv	wspl_cv	wind_cv	pmis_cv	ptrunc_cv	pallsubs_cv	pind_cv	qmis_cv	qtrunc_cv	qallsubs_cv	pglobal_cv	qglobal_cv
CNS-Medullo	female	0	72.01745843	0	3333.870065	1944.086393	DDX3X	0	8	0	0	0	330.6114988	0	0	0	3.28E-14	0.948575143	3.12E-13	1	6.58E-10	0.995531912	6.27E-09	9.30E-12	9.34E-08
CESC	female	0	2.791269313	0	193.2943493	253.1302307	DDX3X	0	3	0	0	0	18.48206914	0	0	0	0.003444407	0.861483473	0.013314675	1	0.895339939	0.984054415	0.998608854	0.070819272	1
UCEC	female	0	1.782132192	0	16.80483061	21.1131494	DDX3X	0	6	0	0	1	5.55082641	0	0	2.641687623	0.004243607	0.648142359	0.014167493	0.297555831	0.815635564	0.941825158	0.961067566	0.027270671	0.999999967
KIRP	female	0	1.566411693	0	37.54232813	79.73181821	DDX3X	0	2	0	0	0	10.11016504	0	0	0	0.020388967	0.818759998	0.065904244	1	0.883932844	0.983510487	0.998758589	0.245134292	0.999999999
KIRC	female	0	0.906443002	0	27.55531507	58.96250136	DDX3X	0	2	0	0	0	6.226234132	0	0	0	0.060424507	0.781012094	0.163273522	1	0.873651363	0.979942294	0.997935515	0.459178768	0.999999998
BLCA	female	8.086945845	0.908796462	0.434280955	11.15233182	44.78236772	DDX3X	1	4	0	1	0	3.437751135	8.086945845	8.086945845	0	0.066788143	0.12688977	0.072744061	1	0.781771955	0.944751129	0.958051385	0.263392278	0.999999992
BRCA	female	8.086945845	0.908796462	0.434280955	11.15233182	44.78236772	DDX3X	1	4	0	1	0	3.437751135	8.086945845	8.086945845	0	0.066788143	0.12688977	0.072744061	1	0.781771955	0.944751129	0.958051385	0.263392278	0.999999992
Lymph_tumors	female	23.92210706	0.757217042	1.364970128	15.26342725	105.3295185	DDX3X	0	2	0	1	0	4.9430835	23.92210706	23.92210706	0	0.082059658	0.035246146	0.042591323	1	0.844192394	0.985800215	0.998967802	0.177013999	1
OV	female	0	0.455742168	0	18.49702361	37.06764317	DDX3X	0	2	0	0	0	3.362138491	0	0	0	0.205258513	0.711488643	0.408889135	1	0.798523905	0.952753796	0.968312731	0.774563278	0.999999987
LGG	female	0	0.165032691	0	25.40368116	97.27756896	DDX3X	0	1	0	0	0	3.319726407	0	0	0	0.351538925	0.815563015	0.627043348	1	0.868280829	0.977786975	0.99593744	0.919709313	0.99999999
LIHC	female	0	0	0	5.755208149	46.76846666	DDX3X	0	0	0	0	0	0	0	0	0	0.391304169	0.761377164	0.662622274	1	0.782544698	0.949626813	0.975354634	0.935324586	0.999999719
LUSC	female	0	0	0	8.664283915	62.6314205	DDX3X	0	0	0	0	0	0	0	0	0	0.400615207	0.744586636	0.672196849	1	0.840112494	0.966412919	0.993672785	0.939196161	0.999999997
STAD	female	0	0	0	8.145482122	96.97364423	DDX3X	0	0	0	0	0	0	0	0	0	0.420450276	0.810242702	0.704635034	1	0.813189894	0.968254152	0.985533565	0.95131035	0.999999996
COAD	female	0	0	0	10.14000464	108.2152857	DDX3X	0	0	0	0	0	0	0	0	0	0.512865684	0.84016748	0.791484379	1	0.864328401	0.977535856	0.995562744	0.976569151	0.999999998
GBM	female	0	0	0	27.60744828	354.3605075	DDX3X	0	0	0	0	0	0	0	0	0	0.593982829	0.878918403	0.85849964	1	0.918146097	0.988252755	0.999720256	0.989480087	0.999999999
ACC	female	0	0	0	16.56893096	146.4554533	DDX3X	0	0	0	0	0	0	0	0	0	0.610050941	0.86330912	0.865342111	1	0.887458914	0.975824781	0.997877377	0.99049684	0.999999988
THCA	female	0	0	0	20.94214084	191.7294599	DDX3X	0	0	0	0	0	0	0	0	0	0.614769549	0.866633275	0.869225974	1	0.900289845	0.983685231	0.999187043	0.991049862	0.999999999
SARC	female	0	0	0	19.64463876	189.1574253	DDX3X	0	0	0	0	0	0	0	0	0	0.61504729	0.870263244	0.869941475	1	0.880983875	0.980338748	0.998071425	0.991149846	0.999999999
ESCA	female	0	0	0	21.14049265	216.3654339	DDX3X	0	0	0	0	0	0	0	0	0	0.633712009	0.880878259	0.882972787	1	0.915009442	0.985879491	0.999505206	0.992868373	1
SKCM	female	0	0.075458372	0	15.62433923	56.30202141	DDX3X	0	1	0	0	0	1.600310837	0	0	0	0.706459322	0.741897848	0.875801754	1	0.829413747	0.945563687	0.961618919	0.991946661	0.999999997
PAAD	female	0	0	0	40.60322455	456.2057377	DDX3X	0	0	0	0	0	0	0	0	0	0.733747442	0.918950448	0.938977042	1	0.943549358	0.992153174	0.999869555	0.998099027	1
UCS	female	0	0	0	279.9322865	2635.040293	DDX3X	0	0	0	0	0	0	0	0	0	0.738410726	0.911387509	0.940468631	1	0.957454219	0.992982025	0.999962305	0.998191759	1
PCPG	female	0	0	0	40.86190129	453.8584747	DDX3X	0	0	0	0	0	0	0	0	0	0.758637282	0.926537325	0.949844137	1	0.940741095	0.98846987	0.999457064	0.998720622	0.999999991
READ	female	0	0	0	181.260757	1978.910385	DDX3X	0	0	0	0	0	0	0	0	0	0.768232028	0.928047933	0.953818502	1	0.94516055	0.990824924	0.999778781	0.998916829	0.999999999
LAML	female	0	0	0	55.22903852	562.747556	DDX3X	0	0	0	0	0	0	0	0	0	0.776052662	0.92888774	0.956554269	1	0.96084622	0.995225668	0.999952241	0.999042262	1
MESO	female	0	0	0	54.18027566	644.4241977	DDX3X	0	0	0	0	0	0	0	0	0	0.790028797	0.938458096	0.962297861	1	0.977336057	0.996531423	0.999996898	0.99928017	1
LUAD	female	0	0.064295512	0	12.91173285	27.62475935	DDX3X	0	1	0	0	0	1.356354108	0	0	0	0.804020307	0.642828698	0.861986707	1	0.876530033	0.925167297	0.948820648	0.990005033	0.999999974
KICH	female	0	0	0	87.42368467	945.7471758	DDX3X	0	0	0	0	0	0	0	0	0	0.833497732	0.94903713	0.976150889	1	0.965125731	0.993441456	0.99987678	0.999713322	0.999999999
THYM	female	0	0	0	10000	10000	DDX3X	0	0	0	0	0	0	0	0	0	0.94828347	0.986148563	0.997749563	1	0.993804465	0.998478241	0.999994016	0.999997466	1
HNSC	female	0	0.052832924	0	6.815696384	23.19999481	DDX3X	1	1	0	0	0	1.028098772	0	0	0	0.980192835	0.648740513	0.900463491	1	0.986230682	0.941316968	0.959471674	0.994873178	0.999999984
CNS-Medullo	male	0	149.8170536	0	1374.673753	1330.220417	DDX3X	0	8	0	0	2	437.828462	0	0	398.4115004	0	0.953178943	1.11E-16	0.000103635	0	0.994723684	2.23E-12	0	0
Lymph_tumors	male	105.6440188	2.177433225	21.84566408	27.30505431	273.9450258	DDX3X	0	3	0	3	4	10.52990635	105.6440188	105.6440188	79.5765028	0.007572378	9.40E-06	1.76E-05	0.000101244	0.857974912	0.017162451	0.011797956	3.77E-08	4.46E-05
ACC	male	0	0	0	175.8551948	1706.476001	DDX3X	0	0	0	0	0	0	0	0	0	0.821643343	0.942049106	0.972388881	1	0.968824591	0.994723917	0.999979697	0.999615255	1
BLCA	male	8.346005466	0.274011942	1.221338901	4.954587397	36.38517411	DDX3X	0	3	1	1	2	1.300867796	8.346005466	8.346005466	12.49177293	0.714771781	0.033787207	0.105097335	0.019877318	0.930082892	0.869507852	0.943006585	0.014980693	0.999999923
COAD	male	0	0	0	16.18201572	180.0893769	DDX3X	0	0	0	0	0	0	0	0	0	0.56861793	0.862619283	0.83805252	1	0.83250951	0.969926535	0.990144191	0.986115036	0.999999996
ESCA	male	24.43607004	0.114730204	1.234321922	16.20739923	174.3668632	DDX3X	0	1	1	0	0	2.271332347	24.43607004	24.43607004	0	0.504113164	0.039523118	0.106231757	1	0.77654269	0.944681179	0.959846494	0.344417399	0.999999928
GBM	male	0	0	0	41.55352707	478.8534242	DDX3X	0	0	0	0	1	0	0	0	33.85048	0.646780745	0.890552246	0.892525039	0.02900571	0.889718034	0.982098795	0.998157093	0.120483301	0.999999998
HNSC	male	0	1.265325643	0	13.7856693	14.44809148	DDX3X	0	6	0	0	3	4.127913084	0	0	21.80076406	0.019920524	0.574967811	0.051232974	0.001356126	0.814781105	0.89263568	0.947440039	0.000734699	0.378482841
KICH	male	0	0	0	50.62214055	479.9451206	DDX3X	0	0	0	0	0	0	0	0	0	0.781953633	0.928370417	0.958542897	1	0.950048106	0.989517009	0.999670409	0.999128527	0.999999997
KIRC	male	0	0	0	6.042051236	50.21948301	DDX3X	0	0	0	0	1	0	0	0	5.224165546	0.394265261	0.764625712	0.666906603	0.168959584	0.787567124	0.951224125	0.976217437	0.358683925	0.999999784
KIRP	male	0	0	0	3.858015998	31.03288519	DDX3X	0	0	0	0	0	0	0	0	0	0.296931425	0.708916813	0.543858656	1	0.801645669	0.965651486	0.986481124	0.875104412	0.999999996
LAML	male	0	0.940018991	0	107.1384718	386.3659507	DDX3X	0	1	0	0	0	17.85739735	0	0	0	0.053584251	0.913201367	0.154162737	1	0.962094129	0.995014131	0.999954589	0.442407975	1
LGG	male	0	0.304538387	0	41.47802618	182.8707848	DDX3X	0	1	0	0	0	5.987667251	0	0	0	0.185999739	0.868727156	0.41022515	1	0.862845977	0.981465883	0.997021409	0.775755911	0.999999998
LIHC	male	0	0	0	2.804939702	23.47657055	DDX3X	1	0	0	0	0	0	0	0	0	0.226085185	0.670106347	0.442046256	1	0.780133625	0.930164958	0.952705603	0.802906629	0.999999803
LUAD	male	0	0.059735129	0	8.247626155	20.07727521	DDX3X	1	1	0	0	1	1.177508238	0	0	17.33930408	0.886545015	0.619368636	0.871060439	0.055453783	0.935629347	0.913624512	0.941824097	0.194675534	0.999999976
LUSC	male	0	0.440882068	0	22.90610004	34.27969907	DDX3X	0	2	0	0	0	3.445420755	0	0	0	0.21244451	0.686396781	0.408423991	1	0.791993267	0.925512539	0.947111446	0.77414703	0.999999971
MESO	male	0	0	0	44.7464575	415.6154334	DDX3X	0	0	0	0	0	0	0	0	0	0.73775257	0.912217316	0.939845249	1	0.933334204	0.98611806	0.99930126	0.998153291	0.999999997
PAAD	male	0	0	0	25.36383092	275.5313663	DDX3X	0	0	0	0	0	0	0	0	0	0.650551785	0.889875712	0.894149871	1	0.910774759	0.983169149	0.998846065	0.994189037	0.999999994
PCPG	male	0	0	0	147.8445756	1660.146202	DDX3X	0	0	0	0	0	0	0	0	0	0.83905141	0.9515657	0.977796436	1	0.96564869	0.993230574	0.99985486	0.999751656	0.999999999
PRAD	male	0	0	0	6.684410999	69.72368006	DDX3X	0	0	0	0	0	0	0	0	0	0.404316476	0.792561748	0.684112849	1	0.796483719	0.964095533	0.981190424	0.943824245	0.999999992
READ	male	0	0	0	14.99328722	167.6851571	DDX3X	0	0	0	0	0	0	0	0	0	0.586152837	0.869987376	0.851055881	1	0.883159988	0.978401052	0.997856554	0.988312035	0.999999993
SARC	male	0	0	0	22.21297364	230.9450363	DDX3X	0	0	0	0	0	0	0	0	0	0.632478499	0.88119496	0.882359222	1	0.880879955	0.97964743	0.997805336	0.992791795	0.999999998
SKCM	male	37.18176765	0.835438792	4.590150146	33.30164459	279.9827631	DDX3X	0	3	2	0	4	4.877145807	37.18176765	37.18176765	41.36513884	0.076332396	0.002353718	0.004605934	1.01E-05	0.821740074	0.934909369	0.954840938	8.29E-07	0.002082403
STAD	male	19.26807268	0.082862087	0.975476627	11.56555033	136.1530165	DDX3X	0	1	1	0	0	1.63673088	19.26807268	19.26807268	0	0.677737174	0.05140579	0.145957842	1	0.819377637	0.948084622	0.966137249	0.42684458	0.999999989
TGCT	male	0	0.828977464	0	124.0029014	368.8268995	DDX3X	0	1	0	0	0	16.58740658	0	0	0	0.061633987	0.905166594	0.172812903	1	0.929939377	0.984281747	0.999106152	0.47619386	0.999999995
THCA	male	0	0	0	30.67115936	302.4856798	DDX3X	0	0	0	0	0	0	0	0	0	0.722768	0.910050518	0.93303968	1	0.929447924	0.985110061	0.999172718	0.997706374	0.99999999
THYM	male	0	0	0	330.345349	3245.770282	DDX3X	0	0	0	0	0	0	0	0	0	0.886337277	0.963582477	0.988810516	1	0.978999859	0.995515863	0.999983901	0.999937163	1
