## Supplementary material for "Saturation genome editing of DDX3X clarifies pathogenicity of germline and somatic variation": Supp_Table11

### Sheet: SuppTable1_Perfect_Binary
Odds of Pathogenicity (OddsPath) estimated by performance of classified variant controls in a perfect binary readout											Odds of Pathogenicity (OddsPath)	Evidence strength equivalent
						Note: this estimate "adds 1.0" to the numerator and denominator in order to do a calculation					<0.0029	BS3_very_strong^
											<0.053	BS3
# Classified			Proportion pathogenic (Prior, P1)	Assay result		"+1 proportions" (Posterior, P2)		OddsPath=[P2 x (1- P1)] / [(1- P2) x P1]			<0.23	BS3_moderate*
Total	Pathogenic	Benign		Functionally abnormal	Functionally normal	Pathogenic	Benign	Pathogenic	Benign		<0.48	BS3_supporting
Using only test variants not utilised to train the Random Forest classifier											0.48-2.1	Indeterminate
141	33	108	0.234043	32	109	0.969697	0.00909091	104.727	0.030025		>2.1	PS3_supporting
Using all variants											>4.3	PS3_moderate
708	168	540	0.237288	167	539	0.994048	0.00185185	536.786	0.00596342		>18.7	PS3
											>350	PS3_very_strong
