## Supplementary material for "Saturation genome editing of DDX3X clarifies pathogenicity of germline and somatic variation": Supp_Table3

### Sheet: Sheet1
Primer Name	Primer Sequence	DDX3X Exon	Purpose
721 ddx3x exon 1F	ttttgctcacatgtcctgcaggTCCGGAGCACTCTATATTCAAGC	1	Homology arm cloning
722 ddx3x exon 1R	gaaaagtgccacctgacggcggccgcTTTCCACTCCGGAAACGCAG	1	Homology arm cloning
723 ddx3x exon 2F	ttttgctcacatgtcctgcaggACATAGTGTTCTGTAAGTGGTAGGT	2	Homology arm cloning
724 ddx3x exon 2R	gaaaagtgccacctgacggcggccgcAATGAGGACACATCATAGCCCA	2	Homology arm cloning
725 ddx3x exon 3F	ttttgctcacatgtcctgcaggATGGGCTATGATGTGTCCTCATT	3	Homology arm cloning
726 ddx3x exon 3R	gaaaagtgccacctgacggcggccgcCATTGCCAGGACAGTGAAGGT	3	Homology arm cloning
727 ddx3x exon 4F	ttttgctcacatgtcctgcaggCCACCTCCAAGAAACATGGAAAC	4	Homology arm cloning
728 ddx3x exon 4R	gaaaagtgccacctgacggcggccgcGGATGTCAACAATCCAATTCTGAGT	4	Homology arm cloning
729 ddx3x exon 5F	ttttgctcacatgtcctgcaggTGTATTTTCTTAGCCGTAAGAGGCT	5	Homology arm cloning
730 ddx3x exon 5R	gaaaagtgccacctgacggcggccgcCTTTTGCACTGGAGTTGGGC	5	Homology arm cloning
944 ddx3x exon6 corrected F	ttttgctcacatgtcctgcagg TAA TAG CTG TGG TTA GTC CTG TGT CCT	6	Homology arm cloning
945 ddx3x exon6 corrected R	gaaaagtgccacctgacggcggccgc AAA GTG GCT TCT CTG CTC CAC C	6	Homology arm cloning
733 ddx3x exon 7F	ttttgctcacatgtcctgcaggGGTTTGATGATCGTGGACGGA	7	Homology arm cloning
734 ddx3x exon 7R	gaaaagtgccacctgacggcggccgcTGGAACTCATACTTACTTTTCTGGC	7	Homology arm cloning
735 ddx3x exon 8F	ttttgctcacatgtcctgcaggGTGGAAAAGGAGAAGTTGAGTTCAG	8	Homology arm cloning
736 ddx3x exon 8R	gaaaagtgccacctgacggcggccgcACGTCCTGGAGTGGCTACTAA	8	Homology arm cloning
737 ddx3x exon 9F	ttttgctcacatgtcctgcaggCATGGGAAACATTGAGCTTACTCG	9	Homology arm cloning
738 ddx3x exon 9R	gaaaagtgccacctgacggcggccgcTGTCTGAAATACATCACTTCTCAGC	9	Homology arm cloning
739 ddx3x exon 10F	ttttgctcacatgtcctgcaggGTGCCCAAACAGGTAAGCTCAA	10	Homology arm cloning
740 ddx3x exon 10R	gaaaagtgccacctgacggcggccgcGCCTGAGTTTAGAATTTGAGGAGAA	10	Homology arm cloning
741 ddx3x exon 11F	ttttgctcacatgtcctgcaggTGTTAGTAGCCACTCCAGGACG	11	Homology arm cloning
742 ddx3x exon 11R	gaaaagtgccacctgacggcggccgcAAAAACGGGCTTTCAACACAGC	11	Homology arm cloning
743 ddx3x exon 12F	ttttgctcacatgtcctgcaggGGATGCAGTATTAAAGTTACTGCCC	12	Homology arm cloning
744 ddx3x exon 12R	gaaaagtgccacctgacggcggccgcTGGATGCTGGTACATGCGTA	12	Homology arm cloning
745 ddx3x exon 13F	ttttgctcacatgtcctgcaggGGTCATTTCTGCTTGACCTCCTA	13	Homology arm cloning
746 ddx3x exon 13R	gaaaagtgccacctgacggcggccgcATCCAGCCATATTTTCCCCAACA	13	Homology arm cloning
747 ddx3x exon 14F	ttttgctcacatgtcctgcaggGGA CAC CTG ATA GGC ATA GTA CAC T	14	Homology arm cloning
748 ddx3x exon 14R	gaaaagtgccacctgacggcggccgcTTA CGC CAA GCT CGA AAT TAG AAT TCC	14	Homology arm cloning
749 ddx3x exon 15F	ttttgctcacatgtcctgcaggGTGCAAAGAGAACTAAGCCATGTT	15	Homology arm cloning
750 ddx3x exon 15R	gaaaagtgccacctgacggcggccgcAGCTACACAAGGTATAGTCTGGC	15	Homology arm cloning
751 ddx3x exon 16F	ttttgctcacatgtcctgcaggTTGGTCGTACGGGACGTGTA	16	Homology arm cloning
752 ddx3x exon 16R	gaaaagtgccacctgacggcggccgcAGTATCAAAAAGCCCTAATGCAGG	16	Homology arm cloning
753 ddx3x exon 17F	ttttgctcacatgtcctgcaggGAACTCTTTTAGGCCTGGCAAC	17	Homology arm cloning
754 ddx3x exon 17R	gaaaagtgccacctgacggcggccgcAATGATCTGCCTAAACGTTGAAAGA	17	Homology arm cloning
906 DDX3X E1 HA plasmid F	ggatctaataTACCCGCTGGAAAGCCGG	1	Homology arm plasmid linearization
907 DDX3X E1 HA plasmid R	gctaaccggcACCCTTACTTTTCATTTTCTG	1	Homology arm plasmid linearization
908 DDX3X E2 HA plasmid F	actgcattcaAGTAGTTGCCCAGTCCAC	2	Homology arm plasmid linearization
909 DDX3X E2 HA plasmid R	cctttcaattTTTTACTGCTTAAAGAATTATGTAG	2	Homology arm plasmid linearization
910 DDX3X E3 HA plasmid F	atctgattacTTACCTGGACACTGAGAG	3	Homology arm plasmid linearization
911 DDX3X E3 HA plasmid R	ggcatttgggGGAGGTCTAAACATGGTGTTGTTTTTC	3	Homology arm plasmid linearization
912 DDX3X E4 HA plasmid F	tctgaatttgAAAGCCTCCACTGACTATCC	4	Homology arm plasmid linearization
913 DDX3X E4 HA plasmid R	TAATAACAGTTTAATAAGTCGTTATC	4	Homology arm plasmid linearization
914 DDX3X E5 HA plasmid F	TCAGATTCTTATCCCTACTC	5	Homology arm plasmid linearization
915 DDX3X E5 HA plasmid R	AGTATAACAAATGAACTTATCCATTTTTTG	5	Homology arm plasmid linearization
916 DDX3X E6 HA plasmid F	caagtaacatACACTTCAAAAACTTACTGTTCCAAGC	6	Homology arm plasmid linearization
917 DDX3X E6 HA plasmid R	cttcataaagTCATGTAGACCAGAGGCTTC	6	Homology arm plasmid linearization
918 DDX3X E7 HA plasmid F	TACTAATAATGGAAACAACCAAC	7	Homology arm plasmid linearization
919 DDX3X E7 HA plasmid R	gacaataaaaTATTTTATTTTTTATGGGTCATGC	7	Homology arm plasmid linearization
920 DDX3X E8 HA plasmid F	tgacagtgttTTTTAACTACCCTATTACTAATAATTAG	8	Homology arm plasmid linearization
921 DDX3X E8 HA plasmid R	aatgaaaaccAGTTTTCAAGTGTAATCTGTAATC	8	Homology arm plasmid linearization
1025 DDX3X E9 backbone SapI F	CgcgtaGCTCTTCccttgaagttcataacattttttttgcttatagttttcataccg	9	Homology arm plasmid linearization
1026 DDX3X E9 backbone SapI R	CgcgtaGCTCTTCcacttgaaaactggttttcattctacttaagtcttagca	9	Homology arm plasmid linearization
1021 DDX3X E10 backbone SapI F	ggctac gctcttc g tgc catggcgcgatctcg	10	Homology arm plasmid linearization
1021 DDX3X E10 backbone SapI R	ggctac gctcttc t aga atcaatgaaaaagctaataatcactggaactcatacttac	10	Homology arm plasmid linearization
1045 DDX3X E11 twist SapI F	ggctac gctcttc a tac taaaaccatgttgatttctcctcaaattc	11	Homology arm plasmid linearization
1046 DDX3X E11 twist SapI R	ggctac gctcttc A CCT GA GAT AAA CAA ATT TCT AAA TAA A	11	Homology arm plasmid linearization
928 DDX3X E12 HA plasmid F	aaataaataaaaTTTGCAACATCAAACAGTAC	12	Homology arm plasmid linearization
929 DDX3X E12 HA plasmid R	gtttctctttGTTGCCCAGGCTGGAGTG	12	Homology arm plasmid linearization
930 DDX3X E13 HA plasmid F	tctctttgcaCTTATGTATGCACAATTTTAATGTG	13	Homology arm plasmid linearization
931 DDX3X E13 HA plasmid R	tttgttttctTTTAAGTGGGCCATATCTCATAAAAG	13	Homology arm plasmid linearization
932 DDX3X E14 HA plasmid F	ctcaatttgaATAAAAGAAAGATGTTTATACATACTG	14	Homology arm plasmid linearization
933 DDX3X E14 HA plasmid R	aaagaacttgCTAGGATCTAAAATACATTTTTAACAATG	14	Homology arm plasmid linearization
934 DDX3X E15 HA plasmid F	ACTTGCTACTATTCTTACTTTCCTACG	15	Homology arm plasmid linearization
935 DDX3X E15 HA plasmid R	tcacttacagTTCATAGTGTTTCCTCTGCATG	15	Homology arm plasmid linearization
936 DDX3X E16 HA plasmid F	ATTCCACTAAAGTAACCTAAC	16	Homology arm plasmid linearization
937 DDX3X E16 HA plasmid R	caaagcctaaTTAAACAATTTAAGTTCAGCAC	16	Homology arm plasmid linearization
938 DDX3X E17 HA plasmid F	ttcccttacgTAATTTGCCATCAAGTTTCTATAGTGCTGAACTTAAATTG	17	Homology arm plasmid linearization
939 DDX3X E17 HA plasmid R	ctcgcagtacATTACCAGCTGTGATTCTCCACTGAAATTTTTTTTTTAAGG	17	Homology arm plasmid linearization
