## Supplementary material for "Saturation genome editing of DDX3X clarifies pathogenicity of germline and somatic variation": Supp_Table1

### Sheet: Sheet1
Primer Name	Primer Sequence	DDX3X Exon
786 DDX3X E1 twist F	ccagcgggtaTATTAGATCCGTGGCCGCGCG	1
787 DDX3X E1 twist R	aagtaagggtGCCGGTTAGCGCTGCGCC	1
788 DDX3X E2 twist F	ggcaactactTGAATGCAGTACTAGCAAATG	2
789 DDX3X E2 twist R	agcagtaaaaAATTGAAAGGCAAATTTCTTAAATTTTAC	2
790 DDX3X E3 twist F	gtccaggtaaGTAATCAGATTGGAAGGC	3
791 DDX3X E3 twist R	ttagacctccCCCAAATGCCTGGTTTTC	3
792 DDX3X E4 twist F	tggaggctttCAAATTCAGAAAGATTGATAATACC	4
793 DDX3X E4 twist R	GACTTATTAAACTGTTATTA TACATACACGTAAGGTGATTAAG	4
794 DDX3X E5 twist F	GAGTAGGGATAAGAATCTGA TAATGGTTAAATGATATGATTCTG	5
795 DDX3X E5 twist R	ATA AGT TCA TTT GTT ATA CT AGCTAGTAAGGCTTCATC	5
796 DDX3X E6 twist F	tttgaagtgtATGTTACTTGTGATGAAGC	6
797 DDX3X E6 twist R	gtctacatgaCTTTATGAAGCCCATCTC	6
798 DDX3X E7 twist F	GGTTGTTTCCATTATTAGTA TAAAACAGAAATAGCTCTAGATAG	7
799 DDX3X E7 twist R	taaaaaataaaataTTTTATTGTCTAGTCCTTTACAG	7
800 DDX3X E8 twist F	gtagttaaaaAACACTGTCATCTACCAATG	8
801 DDX3X E8 twist R	cttgaaaactGGTTTTCATTCTACTTAAGTC	8
1023 DDX3X E9 twist SapI F	CgcgtaGCTCTTCAagtgtaatctgtaatctataaattacaaaagggaattatgttgtg	9
1024 DDX3X E9 twist SapI R	CgcgtaGCTCTTCCaaggtcaaaatttttacatgttcataaaacatttaattag	9
1019 DDX3X E10 twist SapI F	ggctac gctcttc t tct aattaaat GTTTTATGAACATGTAAAAATTTTGACC	10
1020 DDX3X E10 twist SapI R	ggctac gctcttc g gca ctccagcctggg CAACAAGAGCGCAACTCTG	10
1045 DDX3X E11 twist SapI F	ggctac gctcttc a tac taaaaccatgttgatttctcctcaaattc	11
1046 DDX3X E11 twist SapI R	ggctac gctcttc A CCT GA GAT AAA CAA ATT TCT AAA TAA A	11
808 DDX3X E12 twist F	atgttgcaaaTTTTATTTATTTAGAAATTTGTTTATCTCAGG	12
809 DDX3X E12 twist R	cctgggcaacAAAGAGAAACCCCCATGTC	12
810 DDX3X E13 twist F	catacataagTGCAAAGAGAACTAAGCC	13
811 DDX3X E13 twist R	cccacttaaaAGAAAACAAATACTTGAACATG	13
812 DDX3X E14 twist F	ctttcttttatTCAAATTGAGCATGTTCAAG	14
813 DDX3X E14 twist R	tagatcctagCAAGTTCTTTCCTGCACAC	14
814 DDX3X E15 twist F	AAGTAAGAATAGTAGCAAGT TACTTTATGGAAGACCTTTG	15
815 DDX3X E15 twist R	acactatgaaCTGTAAGTGAACACCCATTC	15
816 DDX3X E16 twist F	TTAGGTTACTTTAGTGGAAT TTCATCTTCATGTGAACC	16
817 DDX3X E16 twist R	aaattgtttaaTTAGGCTTTGAAAAAGATGAC	16
818 DDX3X E17 twist F	tggcaaattaCGTAAGGGAAGGATTGTATTTAATG	17
819 DDX3X E17 twist R	agctggtaatGTACTGCGAGTTCTTGAAG	17
777 Illumina P5	AAT GAT ACG GCG ACC ACC GA	ssDNA library pool
778 Illumina P7	CAA GCA GAA GAC GGC ATA CGA	ssDNA library pool
