## Supplementary material for "Saturation genome editing of DDX3X clarifies pathogenicity of germline and somatic variation": Supp_Table2

### Sheet: Sheet1
Name	Sequence	DDX3X Exon
657 Exon 1 near start F	CACC GCGAGTTCTCGGTACTCTTCA	1
658 Exon 1 near start R	AAAC TGA AGA GTA CCG AGA ACT CGC	1
659 Exon 1 CDS F	CACC GTGGCAGTGGAAAATGCGCTC	1
660 Exon 1 CDS R	AAAC GAG CGC ATT TTC CAC TGC CAC	1
661 Exon 2 CDS F1	CACC GTATCTGAAGAGTTCAGGTCT	2
662 Exon 2 CDS R1	AAAC AGA CCT GAA CTC TTC AGA TAC	2
663 Exon 2 CDS F2	CACC GCAAGATGTTGTACTTACTGC	2
664 Exon 2 CDS R2	AAAC GCA GTA AGT ACA ACA TCT TGC	2
665 Exon 3 CDS F1	CACC GCTATATTCCTCCTCATTTA	3
666 Exon 3 CDS R1	AAAC TAA ATG AGG AGG AAT ATA GC	3
767 Exon3 Alt CDS F1	CACC GAG GAA CCG AGA AGC TAC TAA	3
768 Exon3 Alt CDS R1	AAAC TTA GTA GCT TCT CGG TTC CTC	3
669 Exon 4 CDS F1	CACC GTCTACGATAAAGACAGTTCA	4
670 Exon 4 CDS R1	AAAC TGA ACT GTC TTT ATC GTA GAC	4
671 Exon 4 CDS F2	CACC GTGATCGTGGAAGTGGATCA	4
672 Exon 4 CDS R2	AAAC TGA TCC ACT TCC ACG ATC AC	4
673 Exon 5 CDS F1	CACC GTCAGGTTTGATGATCGTGGA	5
674 Exon 5 CDS R1	AAAC TCC ACG ATC ATC AAA CCT GAC	5
675 Exon 5 CDS F2	CACC GTTCCAAGCGTTCACTTGGT	5
676 Exon 5 CDS R2	AAAC ACC AAG TGA ACG CTT GGA AC	5
677 Exon 6 CDS F1	CACC GTCTTTTCTGGAGGCAACACT	6
678 Exon 6 CDS R1	AAAC AGT GTT GCC TCC AGA AAA GAC	6
679 Exon 6 CDS F2	CACC GATACGATGACATTCCAGTTG	6
680 Exon 6 CDS R2	AAAC CAA CTG GAA TGT CAT CGT ATC	6
681 Exon 7 CDS F1	CACC GCATGCTTTTGCACTGGAGTT	7
682 Exon 7 CDS R1	AAAC AAC TCC AGT GCA AAA GCA TGC	7
683 Exon 7 CDS F2	CACC GTGAGTTGAGCTTACCTGTTT	7
684 Exon 7 CDS R2	AAAC AAA CAG GTA AGC TCA ACT CAC	7
685 Exon 8 CDS F1	CACC GTGAATAAATCTGACTCAAGA	8
686 Exon 8 CDS R1	AAAC TCT TGA GTC AGA TTT ATT CAC	8
687 Exon 8 CDS F2	CACC GATGGTCCAGGCGAGGCTTTG	8
688 Exon 8 CDS R2	AAAC CAA AGC CTC GCC TGG ACC ATC	8
689 Exon 9 CDS F1	CACC GTTATTTCTTAGGAAAATGGA	9
690 Exon 9 CDS R1	AAAC TCC ATT TTC CTA AGA AAT AAC	9
691 Exon 9 CDS F2	CACC GTTGGCAGTACAGATCTACG	9
692 Exon 9 CDS R2	AAAC CGT AGA TCT GTA CTG CCA AC	9
693 Exon 10 CDS F1	CACC GATCTAGAGTTCGTCCTTGCG	10
694 Exon 10 CDS R1	AAAC CGC AAG GAC GAA CTC TAG ATC	10
695 Exon 10 CDS F2	CACC GAGCCACTCCAGGACGTCTAG	10
696 Exon 10 CDS R2	AAAC CTA GAC GTC CTG GAG TGG CTC	10
697 Exon 11 CDS F1	CACC GCTGATCGGATGTTGGATATG	11
698 Exon 11 CDS R1	AAAC CAT ATC CAA CAT CCG ATC AGC	11
699 Exon 11 CDS F2	CACC GTTTAGTGCTACTTTTCCTA	11
700 Exon 11 CDS R2	AAAC TAG GAA AAG TAG CAC TAA AC	11
701 Exon 12 CDS F1	CACC GCTTAGATGAATATATCTTCT	12
702 Exon 12 CDS R1	AAAC AGA AGA TAT ATT CAT CTA AGC	12
703 Exon 12 CDS F2	CACC GTAATGTTACCTGTTGCATTT	12
704 Exon 12 CDS R2	AAAC AAA TGC AAC AGG TAA CAT TAC	12
705 Exon 13 CDS F1	CACC GTTCACTGACCTTAGTGTTTG	13
706 Exon 13 CDS R1	AAAC CAA ACA CTA AGG TCA GTG AAC	13
707 Exon 13 CDS F2	CACC GTTCTCAGAGGGATAGAGAAG	13
708 Exon 13 CDS R2	AAAC CTT CTC TAT CCC TCT GAG AAC	13
GS13 Exon 14 F1	cacc GCCAGGTAGCAGCAAGAGGAC	14
GS13 Exon 14 R1	AAAC GTC CTC TTG CTG CTA CCT GGC	14
GS14 Exon 14 F1	cacc GTGTACATCGTATTGGTCGTA	14
GS14 Exon 14 R1	AAAC TAC GAC CAA TAC GAT GTA CAC	14
709 Exon 15 CDS F1	CACC GAGGAACATAAATATTACTA	15
710 Exon 15 CDS R1	AAAC TAG TAA TAT TTA TGT TCC TC	15
711 Exon 15 CDS F2	CACC GCACGACTGCTACCCTTGTAG	15
712 Exon 15 CDS R2	AAAC CTA CAA GGG TAG CAG TCG TGC	15
713 Exon 16 CDS F1	CACC GATAGTAGCAGATTTAGTGGA	16
714 Exon 16 CDS R1	AAAC TCC ACT AAA TCT GCT ACT ATC	16
715 Exon 16 CDS F2	CACC GCAAATCCTCTGCTGCTACCG	16
716 Exon 16 CDS R2	AAAC CGG TAG CAG CAG AGG ATT TGC	16
717 Exon 17 CDS F1	CACC GACCCCACCAGTCAACCCCCT	17
718 Exon 17 CDS R1	AAAC AGG GGG TTG ACT GGT GGG GTC	17
719 Exon 17 near stop F2	CACC GAGGGTGACCTACTGCAAAGC	17
720 Exon 17 near stop R2	AAAC GCT TTG CAG TAG GTC ACC CTC	17
